# Predicting sensitivity and resilience to modifiable risk factors for cardiometabolic morbidity and mortality

**DOI:** 10.1101/2021.10.14.21264994

**Authors:** Hugo Pomares-Millan, Naemieh Atabaki-Pasdar, Ingegerd Johansson, Alaitz Poveda, Paul W. Franks

## Abstract

**Background:** Lifestyle exposures play a major role in the development of disease, yet people vary in their susceptibility. A critical step towards precision medicine is identifying individuals who are resilient or sensitive to the environment, and, assess whether the allocation to these predicted groups are more or less likely to develop cardiometabolic disease.

**Methods:** We have used repeated data from the VHU study (n=35440) to identify sensitive and resilient individuals using prediction intervals at the 5^th^ and 95^th^ quantile. Three exposure susceptibility groups were derived per cardiometabolic score using quantile regression forests in the training dataset; next, in the validation dataset, we assessed the different risks of the groups using Cox proportional hazard models for CVD and diabetes.

**Results:** The results of our study suggest that, after ∼10 y of follow-up, individuals with sensitivity to the environmental exposures associated with systolic and diastolic blood pressure, blood lipids, and glucose were at higher risk of developing cardiometabolic disease. Moreover, when hazards were pooled with the replication cohort, for those individuals sensitive to the exposures associated with blood pressure traits, the hazards remained significant.

**Conclusions:** Identifying individuals who are predicted to be sensitive are at higher risk of developing disease, this population may be a clinical target for prevention or early intervention and public health strategies.
