## Supplementary material for "Predicting sensitivity and resilience to modifiable risk factors for cardiometabolic morbidity and mortality"

### Sheet: ST12_skol
Variable	Mean squared error (MSE) and proportion falsely classified (PFC)
Subject_id	0
gender	0
age.1	0
skol.1	0
enkver2.1	0
bmi.1	6.30195
fasta_enk.1	0.0534795
utbild.1	0.0226307
age.2	0
skol.2	0
enkver2.2	0
bmi.2	7.50195
fasta_enk.2	0.00839563
utbild.2	0.022043
alkosum1.1	0.146998
arbpsyk.1	0.0355865
askosum1.1	0.981687
B2sum1.1	0.0140968
Dsum1.1	0.05568
ensum1.1	0.000139692
FA140_sum1.1	0.00837843
FA150_sum1.1	0.00051196
FA160_sum1.1	0.0234402
FA170_sum1.1	0.000289148
FA183_sum1.1	0.0106794
FA205_sum1.1	0.000893032
FA226_sum1.1	0.00123542
fettsum1.1	0.0743246
fibesum1.1	0.144261
Folasum1.1	0.700063
g1_3.1	0.135564
g3_b.1	0.0691845
g6.1	0.0676251
gramnew1.1	0.405795
gramnew10.1	1.06933
gramnew20.1	1.33838
gramnew23.1	1.67429
gramnew24.1	0.903172
gramnew28.1	1.52896
gramnew29.1	0.175905
gramnew3.1	0.587547
gramnew30.1	0.867194
gramnew34.1	0.86007
gramnew37.1	1.21513
gramnew44.1	0.689051
gramnew46.1	0.239721
gramnew5.1	0.266619
gramnew53.1	0.121263
gramnew55.1	0.0810268
gramnew59.1	0.797029
gramnew6.1	0.504394
gramnew62.1	1.63473
gramnew64.1	0.991244
gramnew67.1	2.5489
gramnew68.1	2.94453
gramnew71.1	0.876704
gramnew72.1	0.610381
gramnew73.1	0.251829
gramnew8.1	0.360026
gramnew9.1	0.459607
gronport.1	0.015402
hjartinf_foraldrar_syskon.1	0.126563
jernsum1.1	0.160501
kalcsum1.1	1.72498
karosum1.1	0.0505015
kolesum1.1	0.00337445
kolhsum1.1	0.289376
kottport.1	0.00869156
mfetsum1.1	0.0356015
MONOsum1.1	0.0823586
MOSAsum1.1	0.37124
NATRsum1.1	2.33386
NIACsum1.1	0.158895
POLYsum1.1	0.0867487
potport.1	0.0145256
protsum1_veg.1	0.162843
sacksum1.1	0.587272
sm_cig_groups.1	0.0120532
sm_duration.1	0.0426623
sm_status1.1	4.35977e-05
sn_status2.1	0.0338384
sochem.1	0.046624
TRANSsum1.1	0.0428639
alkosum1.2	0.0517175
arbpsyk.2	0.0408934
askosum1.2	0.00679613
B2sum1.2	0.00586217
Dsum1.2	0.0124327
ensum1.2	0.000325642
FA140_sum1.2	0.00387927
FA150_sum1.2	0.000124748
FA160_sum1.2	0.000361109
FA170_sum1.2	6.37441e-05
FA183_sum1.2	0.00609954
FA205_sum1.2	0.000106305
FA226_sum1.2	0.000321215
fettsum1.2	0.000141026
fibesum1.2	0.00168703
Folasum1.2	0.000565194
g1_3.2	0.114591
g3_b.2	0.0675842
g6.2	0.0861216
gramnew1.2	0.264226
gramnew10.2	0.147377
gramnew20.2	0.674957
gramnew23.2	0.898596
gramnew24.2	0.481596
gramnew28.2	0.267082
gramnew29.2	0.0454546
gramnew3.2	0.37654
gramnew30.2	0.0771392
gramnew34.2	0.343897
gramnew37.2	0.162853
gramnew44.2	0.183387
gramnew46.2	0.188804
gramnew5.2	0.225885
gramnew53.2	0.04935
gramnew55.2	0.0834001
gramnew59.2	0.310694
gramnew6.2	0.338047
gramnew62.2	0.878668
gramnew64.2	0.578077
gramnew67.2	0.857242
gramnew68.2	0.635236
gramnew71.2	0.356737
gramnew72.2	0.229394
gramnew73.2	0.183092
gramnew8.2	0.276644
gramnew9.2	0.163041
gronport.2	0.0124837
hjartinf_foraldrar_syskon.2	0.114571
jernsum1.2	0.00139826
kalcsum1.2	0.001134
karosum1.2	0.0243693
kolesum1.2	0.000129071
kolhsum1.2	0.0003217
kottport.2	0.00322127
mfetsum1.2	0.000266511
MONOsum1.2	0.000477764
MOSAsum1.2	0.00456815
NATRsum1.2	0.00226435
NIACsum1.2	0.00162388
POLYsum1.2	0.00356411
potport.2	0.00932291
protsum1_veg.2	0.00202102
sacksum1.2	0.01025
sm_cig_groups.2	0.011948
sm_duration.2	0.0420278
sm_status1.2	0
sn_status2.2	0.0340776
sochem.2	0.0474514
TRANSsum1.2	0.00799256

### Sheet: ST13_sbt
Variable	Mean squared error (MSE) and proportion falsely classified (PFC)
Subject_id	0
gender	0
enummer.1	0
enummer.2	0
age.1	0
sbt.1	0
enkver2.1	0
bmi.1	5.14443
fasta_enk.1	0.0536429
utbild.1	0.0178883
age.2	0
sbt.2	0
enkver2.2	0
bmi.2	6.03766
fasta_enk.2	0.00840021
utbild.2	0.0177256
arbfys.1	0.0401606
arbkrav.1	0.0338591
arbnytt.1	0.0248877
arbpsyk.1	0.0310097
arbrut.1	0.0296902
beskbltr.1	0.115294
civil2.1	0.059841
FULLKsum1.1	1.19562
g1_3.1	0.111745
g3_f.1	0.0242669
gramnew10.1	1.09386
gramnew3.1	1.07349
gramnew49.1	0.590307
gramnew66.1	3.34936
halsoar.1	0.0300311
hjartinf_foraldrar_syskon.1	0.106376
kolesum1.1	0.00719694
kottport.1	0.013752
sm_cig_groups.1	0.012045
sm_duration.1	0.0163319
sm_status1.1	0
sm_status2.1	0
sm_status5.1	0.000561568
sn_quantity.1	0.00588693
sn_status1.1	3.38501e-05
socdelta.1	0.0463576
socofta.1	0.0316285
dbt.1	45.9633
arbfys.2	0.041397
arbkrav.2	0.0332171
arbnytt.2	0.0257306
arbpsyk.2	0.032674
arbrut.2	0.0298443
beskbltr.2	0.141528
civil2.2	0.0606883
FULLKsum1.2	0.0168453
g1_3.2	0.117584
g3_f.2	0.0319414
gramnew10.2	0.147216
gramnew3.2	0.616483
gramnew49.2	0.187577
gramnew66.2	0.610899
halsoar.2	0.0303952
hjartinf_foraldrar_syskon.2	0.10341
kolesum1.2	0.000655741
kottport.2	0.0087564
sm_cig_groups.2	0.0134615
sm_duration.2	0.0135228
sm_status1.2	0
sm_status2.2	0
sm_status5.2	0.000191022
sn_quantity.2	0.00589001
sn_status1.2	0
socdelta.2	0.0482005
socofta.2	0.0331153
dbt.2	49.4271

### Sheet: ST14_ldl
Variable	Mean squared error (MSE) and proportion falsely classified (PFC)
Subject_id	0
gender	0
enummer.1	0
enummer.2	0
followup	0
age.1	0
ldl.1	0
enkver2.1	0
fasta_enk.1	0.0659833
utbild.1	0.0209948
bmi.1	6.10937
bmi.2	6.84994
sm_status1.1	0.00321355
sm_status1.2	0.00341403
age.2	0
ldl.2	0
enkver2.2	0
fasta_enk.2	0.0107941
utbild.2	0.0203298
Dsum1.1	0.115461
FA140_sum1.1	0.00950994
FA150_sum1.1	0.000474546
FA160_sum1.1	0.0248459
FA170_sum1.1	0.000338976
fettsum1.1	0.10419
g6.1	0.0670695
gramnew28.1	1.67317
gramnew5.1	0.336372
gramnew67.1	2.90929
gramnew68.1	3.01983
gramnew9.1	0.484673
kolesum1.1	0.00452093
kolhsum1.1	0.423903
kottport.1	0.0171061
mfetsum1.1	0.0441096
MONOsum1.1	0.117573
protsum1_veg.1	0.353637
TRANSsum1.1	0.037298
Dsum1.2	0.026946
FA140_sum1.2	0.00409064
FA150_sum1.2	0.000125534
FA160_sum1.2	0.000471744
FA170_sum1.2	7.69517e-05
fettsum1.2	0.000286041
g6.2	0.0894783
gramnew28.2	0.329213
gramnew5.2	0.296694
gramnew67.2	0.964117
gramnew68.2	0.701547
gramnew9.2	0.188266
kolesum1.2	0.000213024
kolhsum1.2	0.00188089
kottport.2	0.0168248
mfetsum1.2	0.000350188
MONOsum1.2	0.000645958
protsum1_veg.2	0.00765086
TRANSsum1.2	0.00642722

### Sheet: ST15_bmi
Variable	Mean squared error (MSE) and proportion falsely classified (PFC)
Subject_id	0
gender	0
age.1	0
bmi.1	0
enkver2.1	0
fasta_enk.1	0.0534389
utbild.1	0.0243903
age.2	0
bmi.2	0
enkver2.2	0
fasta_enk.2	0.00840023
utbild.2	0.0243916
alkosum1.1	0.150897
ansttyp_a.1	0.210156
antal_km.1	0.348085
arbfort.1	0.0286195
arbkontakt.1	0.0229431
arbtala.1	0.0372442
askosum1.1	0.835418
B12sum1.1	0.0754049
B6sum1.1	0.0119839
beskbltr.1	0.151056
diab_foraldrar_syskon.1	0.137938
Dsum1.1	0.0636032
ensum1.1	0.000299084
FA160_sum1.1	0.0350339
FA204_sum1.1	0.00333794
FA205_sum1.1	0.00125979
FA226_sum1.1	0.00218962
fettsum1.1	0.0928732
fibesum1.1	0.12875
Folasum1.1	0.55583
FULLKsum1.1	0.964544
g1_3.1	0.000662154
g1_4.1	0.00602278
g2_a.1	0.198185
g2_c.1	0.235424
g3_a.1	0.0537851
g3_b.1	0.0657656
g6.1	0.0675331
gramnew11.1	1.4104
gramnew18.1	0.455988
gramnew20.1	1.30976
gramnew22.1	2.37777
gramnew24.1	0.880269
gramnew26.1	0.607809
gramnew27.1	1.36419
gramnew28.1	1.16601
gramnew29.1	0.199134
gramnew3.1	0.848603
gramnew30.1	0.824285
gramnew31.1	0.562455
gramnew33.1	1.76906
gramnew34.1	0.874675
gramnew38.1	1.38556
gramnew39.1	1.13703
gramnew41.1	0.997466
gramnew42.1	0.773271
gramnew43.1	0.859051
gramnew44.1	0.635013
gramnew45.1	0.598249
gramnew46.1	0.243635
gramnew47.1	0.538375
gramnew48.1	0.501711
gramnew49.1	0.493292
gramnew55.1	0.106103
gramnew59.1	0.807358
gramnew6.1	0.577951
gramnew62.1	1.67451
gramnew66.1	2.72055
gramnew67.1	2.12828
gramnew68.1	2.89339
gramnew70.1	1.08563
gramnew72.1	0.629148
gramnew73.1	0.27002
gramnew8.1	0.367745
gronport.1	0.0142587
halsoar.1	0.0296908
hjartinf_foraldrar_syskon.1	0.127647
karosum1.1	0.053415
kolesum1.1	0.00297158
kolhsum1.1	0.261544
kottport.1	0.00743248
MAGNsum1.1	0.8327
mfetsum1.1	0.0826684
MONOsum1.1	0.0898266
MOSAsum1.1	0.302983
NATRsum1.1	2.28828
NIACsum1.1	0.113105
POLYsum1.1	0.206216
potport.1	0.0108505
protsum1.1	0.16934
protsum1_anim.1	0.15081
protsum1_veg.1	0.162725
retisum1.1	0.0128248
sacksum1.1	0.575805
selesum1.1	0.184652
sjukskriven.1	0.115574
skiftarbete.1	0.200588
sm_cig_groups.1	0.00333049
sm_duration.1	0.0585579
sm_num_cig.1	0.0042632
sm_status2.1	0
sn_time.1	0.128092
alkosum1.2	0.0607924
ansttyp_a.2	0.175041
antal_km.2	0.303546
arbfort.2	0.0318942
arbkontakt.2	0.025545
arbtala.2	0.0386049
askosum1.2	0.00444517
B12sum1.2	0.0139434
B6sum1.2	0.00440021
beskbltr.2	0.203285
diab_foraldrar_syskon.2	0.125128
Dsum1.2	0.0102999
ensum1.2	0.000353798
FA160_sum1.2	0.000689607
FA204_sum1.2	0.000434552
FA205_sum1.2	0.000209574
FA226_sum1.2	0.000539821
fettsum1.2	0.000211034
fibesum1.2	0.00159945
Folasum1.2	0.000384808
FULLKsum1.2	0.00833767
g1_3.2	0.00074712
g1_4.2	0.00221629
g2_a.2	0.196755
g2_c.2	0.227836
g3_a.2	0.0458026
g3_b.2	0.0654653
gramnew11.2	0.27486
gramnew18.2	0.268794
gramnew20.2	0.674174
gramnew22.2	0.732165
gramnew24.2	0.478414
gramnew26.2	0.337994
gramnew27.2	0.102189
gramnew28.2	0.238645
gramnew29.2	0.0457665
gramnew3.2	0.505974
gramnew30.2	0.0684451
gramnew31.2	0.0986533
gramnew33.2	0.0703838
gramnew34.2	0.33693
gramnew38.2	0.0715038
gramnew39.2	0.58546
gramnew41.2	0.274513
gramnew42.2	0.49316
gramnew43.2	0.0423749
gramnew44.2	0.1753
gramnew45.2	0.146743
gramnew46.2	0.186211
gramnew47.2	0.165437
gramnew48.2	0.396024
gramnew49.2	0.153315
gramnew55.2	0.104248
gramnew59.2	0.306406
gramnew6.2	0.373026
gramnew62.2	0.941742
gramnew66.2	0.481135
gramnew67.2	0.797258
gramnew68.2	0.633523
gramnew70.2	0.556687
gramnew72.2	0.237038
gramnew73.2	0.194256
gramnew8.2	0.282289
gronport.2	0.0105879
halsoar.2	0.0285955
hjartinf_foraldrar_syskon.2	0.123123
karosum1.2	0.0265922
kolesum1.2	0.000100417
kolhsum1.2	0.000283916
kottport.2	0.00239076
MAGNsum1.2	0.000275331
mfetsum1.2	0.000696199
MONOsum1.2	0.000530198
MOSAsum1.2	0.00316998
NATRsum1.2	0.00229592
NIACsum1.2	0.00107271
POLYsum1.2	0.00783836
potport.2	0.00463783
protsum1.2	0.000239459
protsum1_anim.2	0.000769139
protsum1_veg.2	0.00204089
retisum1.2	0.000932382
sacksum1.2	0.00986683
selesum1.2	0.00136036
sjukskriven.2	0.17298
skiftarbete.2	0.189248
sm_cig_groups.2	0.00495896
sm_duration.2	0.0584633
sm_num_cig.2	0
sm_status2.2	0
sn_time.2	0.157247

### Sheet: ST16_hdl
Variable	Mean squared error (MSE) and proportion falsely classified (PFC)
Subject_id	0
gender	0
enummer.1	0
enummer.2	0
age.1	0
hdl.1	0
enkver2.1	0
bmi.1	6.97562
fasta_enk.1	0.0659548
utbild.1	0.0249351
age.2	0
hdl.2	0
enkver2.2	0
bmi.2	7.17358
fasta_enk.2	0.010775
utbild.2	0.0280148
alkosum1.1	0.102621
beskbltr.1	0.119661
diab_foraldrar_syskon.1	0.0891789
DISAsum1.1	0.77338
FA140_sum1.1	0.0226124
FA160_sum1.1	0.0329466
FA204_sum1.1	0.00498308
FA205_sum1.1	0.00151197
FA226_sum1.1	0.00168324
fettsum1.1	0.138828
g1_3.1	0.121573
g3_a.1	0.0550874
g3_b.1	0.0652889
g6.1	0.0627046
gramnew13.1	1.04666
gramnew31.1	0.948994
gramnew44.1	0.81247
gramnew46.1	0.284722
gramnew5.1	0.358463
gramnew53.1	0.201916
gramnew59.1	0.893253
gramnew60.1	0.749533
gramnew69.1	1.09243
gramnew70.1	1.11664
gramnew71.1	0.845476
gramnew72.1	0.660487
gramnew73.1	0.266578
gronport.1	0.0289129
halsoar.1	0.0264977
i2.1	0.0787102
kolesum1.1	0.00352294
kolhsum1.1	0.358257
livskvalitet_d12.1	0.0307838
livskvalitet_d9.1	0.0423321
mfetsum1.1	0.0706433
MONOsum1.1	0.146051
NATRsum1.1	3.16319
NIACsum1.1	0.181288
sacksum1.1	0.57456
selesum1.1	0.339893
sf_7.1	0.123393
sjukskriven.1	0.0757125
sm_cig_groups.1	0.0122013
sm_duration.1	0.0461731
sm_status1.1	0.000286697
sn_status1.1	0.00627436
sn_time.1	0.0484872
alkosum1.2	0.0486907
beskbltr.2	0.175294
diab_foraldrar_syskon.2	0.113293
DISAsum1.2	0.00548872
FA140_sum1.2	0.0114526
FA160_sum1.2	0.000660455
FA204_sum1.2	0.000768071
FA205_sum1.2	0.000250377
FA226_sum1.2	0.000483452
fettsum1.2	0.00046642
g1_3.2	0.0991415
g3_a.2	0.0495097
g3_b.2	0.0614357
g6.2	0.0818733
gramnew13.2	0.251671
gramnew31.2	0.178735
gramnew44.2	0.178137
gramnew46.2	0.190436
gramnew5.2	0.315895
gramnew53.2	0.0825053
gramnew59.2	0.348058
gramnew60.2	0.213112
gramnew69.2	0.57085
gramnew70.2	0.514803
gramnew71.2	0.33209
gramnew72.2	0.267527
gramnew73.2	0.182618
gronport.2	0.0254357
halsoar.2	0.0219481
i2.2	0.0909493
kolesum1.2	0.000139662
kolhsum1.2	0.001892
livskvalitet_d12.2	0.0297567
livskvalitet_d9.2	0.0368917
mfetsum1.2	0.00062286
MONOsum1.2	0.000970565
NATRsum1.2	0.0159198
NIACsum1.2	0.00227175
sacksum1.2	0.0136119
selesum1.2	0.00303719
sf_7.2	0.0867586
sjukskriven.2	0.135705
sm_cig_groups.2	0.0145669
sm_duration.2	0.0389774
sm_status1.2	0.000304044
sn_status1.2	0.00621254
sn_time.2	0.0376354

### Sheet: ST17_dbt
Variable	Mean squared error (MSE) and proportion falsely classified (PFC)
Subject_id	0
gender	0
enummer.1	0
enummer.2	0
age.1	0
dbt.1	0
sbt.1	96.6748
enkver2.1	0
bmi.1	4.77295
fasta_enk.1	0.0537038
utbild.1	0.0171477
age.2	0
dbt.2	0
enkver2.2	0
bmi.2	5.77291
fasta_enk.2	0.00840943
utbild.2	0.0175357
arbfritid.1	0.0518116
arbpsyk.1	0.0349253
arbrut.1	0.031368
beskbltr.1	0.115334
civil2.1	0.0591971
ensum1.1	0.0175006
FOSFsum1.1	2.78938
g3_a.1	0.0569174
g6.1	0.0652322
gramnew10.1	1.45395
gramnew66.1	3.294
gronport.1	0.0385382
halsoar.1	0.0290402
hjartinf_foraldrar_syskon.1	0.104379
i2.1	0.105248
JODIsum1.1	1.64279
potport.1	0.0189597
selesum1.1	0.402521
sm_cig_groups.1	0.0100984
sm_duration.1	0.0331257
sm_status1.1	0
sm_status2.1	0
sn_status1.1	0.0202961
socdelta.1	0.277701
arbfritid.2	0.0497762
arbpsyk.2	0.0394687
arbrut.2	0.0310927
beskbltr.2	0.144938
civil2.2	0.0607242
ensum1.2	0.0121488
FOSFsum1.2	0.00341967
g3_a.2	0.0469117
g6.2	0.0820243
gramnew10.2	0.174715
gramnew66.2	0.605295
gronport.2	0.0394537
halsoar.2	0.0308676
hjartinf_foraldrar_syskon.2	0.102278
i2.2	0.120122
JODIsum1.2	0.0047159
potport.2	0.0212961
selesum1.2	0.00398597
sm_cig_groups.2	0.0108156
sm_duration.2	0.0394958
sm_status1.2	0
sm_status2.2	0
sn_status1.2	0.0252087
socdelta.2	0.3025

### Sheet: ST18_blods0
Variable	Mean squared error (MSE) and proportion falsely classified (PFC)
Subject_id	0
gender	0
age.1	0
blods0.1	0
blods2.1	1.40377
enkver2.1	0
bmi.1	5.2138
fasta_enk.1	0.0532917
utbild.1	0.0187398
age.2	0
blods0.2	0
blods2.2	2.02116
enkver2.2	0
bmi.2	5.72046
fasta_enk.2	0.00815647
utbild.2	0.018011
beskbltr.1	0.150928
diab_foraldrar_syskon.1	0.119333
fibesum1.1	0.111791
Folasum1.1	0.865654
FULLKsum1.1	0.929287
g6.1	0.065112
gramnew11.1	1.35367
gramnew20.1	1.35299
gramnew24.1	0.939987
gramnew27.1	1.37134
gronport.1	0.030216
halsoar.1	0.0303956
kolhsum1.1	0.866994
MAGNsum1.1	0.954701
MOSAsum1.1	0.421448
potport.1	0.0191288
protsum1_veg.1	0.197036
sm_cig_groups.1	0.0106322
sm_duration.1	0.030776
sm_status1.1	0
sm_status2.1	0
socdelta.1	0.279777
beskbltr.2	0.19648
diab_foraldrar_syskon.2	0.113235
fibesum1.2	0.00124351
Folasum1.2	0.000840714
FULLKsum1.2	0.00741635
g6.2	0.0828735
gramnew11.2	0.259321
gramnew20.2	0.66805
gramnew24.2	0.48309
gramnew27.2	0.103427
gronport.2	0.0297647
halsoar.2	0.0310147
kolhsum1.2	0.000545391
MAGNsum1.2	0.000438711
MOSAsum1.2	0.0053801
potport.2	0.0186636
protsum1_veg.2	0.0022488
sm_cig_groups.2	0.00462026
sm_duration.2	0.0439671
sm_status1.2	0
sm_status2.2	0
socdelta.2	0.306851

### Sheet: ST19_blods2
Variable	Mean squared error (MSE) and proportion falsely classified (PFC)
Subject_id	0
gender	0
age.1	0
blods2.1	0
blods0.1	0.342412
enkver2.1	0
bmi.1	4.97646
fasta_enk.1	0.0514552
utbild.1	0.0181128
age.2	0
blods2.2	0
enkver2.2	0
bmi.2	6.04133
fasta_enk.2	0.00723144
utbild.2	0.018346
alkosum1.1	0.229664
arbfys.1	0.0301079
arbide.1	0.0211147
arbski.1	0.0190159
beskbltr.1	0.149674
diab_foraldrar_syskon.1	0.121512
ensum1.1	0.00134771
Folasum1.1	0.955557
g1_3.1	0.120935
g2_a.1	0.184389
g2_d.1	0.190756
g3_b.1	0.064673
g6.1	0.0641395
gramnew21.1	0.994589
gramnew27.1	1.54407
gramnew48.1	0.550423
gramnew66.1	2.57909
gramnew67.1	1.91785
gramnew68.1	2.79815
gramnew71.1	0.853214
gronport.1	0.0316706
halsoar.1	0.0309007
kottport.1	0.0188875
MAGNsum1.1	1.14978
MOSAsum1.1	0.591622
sm_cig_groups.1	0.0108051
sm_duration.1	0.0388233
sm_status1.1	0
sm_status2.1	0
sn_quantity.1	0.0126772
sn_status1.1	0.000108346
sn_status2.1	0.00537153
sn_time.1	0.0301636
socdelta.1	0.276282
sockont.1	0.0437501
alkosum1.2	0.144425
arbfys.2	0.0316317
arbide.2	0.0207045
arbski.2	0.0185724
beskbltr.2	0.194951
diab_foraldrar_syskon.2	0.113304
ensum1.2	0.00361214
Folasum1.2	0.00110471
g1_3.2	0.099007
g2_a.2	0.185075
g2_d.2	0.184788
g3_b.2	0.063814
g6.2	0.0818935
gramnew21.2	0.532588
gramnew27.2	0.116639
gramnew48.2	0.428995
gramnew66.2	0.436266
gramnew67.2	0.732064
gramnew68.2	0.627188
gramnew71.2	0.36596
gronport.2	0.0312488
halsoar.2	0.0309462
kottport.2	0.0182448
MAGNsum1.2	0.000563788
MOSAsum1.2	0.00846467
sm_cig_groups.2	0.0121785
sm_duration.2	0.0361849
sm_status1.2	0
sm_status2.2	0
sn_quantity.2	0.01612
sn_status1.2	3.5142e-05
sn_status2.2	0.00609507
sn_time.2	0.212801
socdelta.2	0.297636
sockont.2	0.0423391

### Sheet: ST20_stg
Variable	Mean squared error (MSE) and proportion falsely classified (PFC)
gender	0
age.1	0
stg.1	0
enkver2.1	0
bmi.1	0
fasta_enk.1	6.27534
utbild.1	0.0489348
age.2	0.0239116
stg.2	0
enkver2.2	0
bmi.2	0
fasta_enk.2	7.17802
utbild.2	0.00817898
ansttyp_a.1	0.0259156
ansttyp_f.1	0.16437
arbfort.1	0.0454308
arbhin.1	0.026798
arbide.1	0.0326423
arbkontakt.1	0
arbkrav.1	0.0294484
arbnytt.1	0.0336394
arbpsyk.1	0.0237523
arbski.1	0.0309847
askosum1.1	0.018598
beskbltr.1	0.860043
diab_foraldrar_syskon.1	0.161498
ensum1.1	0.138015
FA160_sum1.1	0.00132185
FA205_sum1.1	0.145529
FA226_sum1.1	0.00182023
fibesum1.1	0.00215028
Folasum1.1	0.180485
g1_3.1	0.600493
g3_b.1	0.135043
g6.1	0.0699474
gramnew18.1	0.0618517
gramnew20.1	0.541937
gramnew22.1	0.764665
gramnew24.1	2.49032
gramnew27.1	0.924834
gramnew29.1	1.40053
gramnew30.1	0.228233
gramnew31.1	0.827911
gramnew34.1	0.586942
gramnew42.1	0.941788
gramnew47.1	0.804574
gramnew53.1	0.682696
gramnew6.1	0.210896
gramnew66.1	0.702159
gramnew67.1	2.91673
gramnew71.1	2.2325
gronport.1	1.213
halsoar.1	0.0147601
hjartinf_foraldrar_syskon.1	0.0259604
i2.1	0.130561
karosum1.1	0.100536
l1_4.1	0.0553117
livskvalitet_d1.1	0.0560198
livskvalitet_d10.1	0.0182318
livskvalitet_d11.1	0.0114871
livskvalitet_d12.1	0.0144146
livskvalitet_d13.1	0.0226981
livskvalitet_d14.1	0.0225276
livskvalitet_d15.1	0.0183222
livskvalitet_d16.1	0.0427598
livskvalitet_d17.1	0.0178919
livskvalitet_d3.1	0.0147153
livskvalitet_d4.1	0.0498164
livskvalitet_d7.1	0.0415024
livskvalitet_d9.1	0.0375543
MAGNsum1.1	0.0363208
MONOsum1.1	1.01868
MOSAsum1.1	0.1984
protsum1_veg.1	0.45258
retisum1.1	0.247198
sambo3.1	0.0219365
sjukskriven.1	0.0882479
sm_cig_groups.1	0.119947
sm_duration.1	0.0128074
sm_status1.1	0.0357568
sm_status2.1	0
sn_quantity.1	0
sn_status1.1	0.0109237
sn_time.1	0.000257323
socdelta.1	0.0687316
soctrost.1	0.290042
TRANSsum1.1	0.148721
ansttyp_a.2	0.0555467
ansttyp_f.2	0.112308
arbfort.2	0.062107
arbhin.2	0.0279926
arbide.2	0.0337932
arbkontakt.2	0.0206745
arbkrav.2	0.0310125
arbnytt.2	0.0315369
arbpsyk.2	0.0238395
arbski.2	0.0307946
askosum1.2	0.0173815
beskbltr.2	0.00583309
diab_foraldrar_syskon.2	0.217106
ensum1.2	0.124624
FA160_sum1.2	0.00117694
FA205_sum1.2	0.00200914
FA226_sum1.2	0.000313918
fibesum1.2	0.000678099
Folasum1.2	0.00245121
g1_3.2	0.000469326
g3_b.2	0.110602
g6.2	0.069611
gramnew18.2	0.0804567
gramnew20.2	0.301952
gramnew22.2	0.665415
gramnew24.2	0.765983
gramnew27.2	0.512918
gramnew29.2	0.113882
gramnew30.2	0.0520026
gramnew31.2	0.0730147
gramnew34.2	0.10201
gramnew42.2	0.361539
gramnew47.2	0.543744
gramnew53.2	0.190255
gramnew6.2	0.0813167
gramnew66.2	0.436702
gramnew67.2	0.525748
gramnew71.2	0.82662
gronport.2	0.561661
halsoar.2	0.0114296
hjartinf_foraldrar_syskon.2	0.0206186
i2.2	0.116916
karosum1.2	0.120618
l1_4.2	0.0274248
livskvalitet_d1.2	0.0543367
livskvalitet_d10.2	0.0170002
livskvalitet_d11.2	0.0104488
livskvalitet_d12.2	0.0124568
livskvalitet_d13.2	0.0209199
livskvalitet_d14.2	0.0188115
livskvalitet_d15.2	0.0168537
livskvalitet_d16.2	0.0461363
livskvalitet_d17.2	0.0159613
livskvalitet_d3.2	0.0134194
livskvalitet_d4.2	0.0529606
livskvalitet_d7.2	0.0289637
livskvalitet_d9.2	0.0341568
MAGNsum1.2	0.0331026
MONOsum1.2	0.000474405
MOSAsum1.2	0.00162123
protsum1_veg.2	0.00773359
retisum1.2	0.00370318
sambo3.2	0.00164363
sf_3b.2	0.113841
sf_3g.2	0.00968454
sjukskriven.2	0.0110814
sm_cig_groups.2	0.162903
sm_duration.2	0.0152667
sm_status1.2	0.0317142
sm_status2.2	0
sn_quantity.2	0.000100155
sn_status1.2	0.0159706
sn_time.2	0.000209328
socdelta.2	0.0518426
soctrost.2	0.31591
TRANSsum1.2	0.147812
followup	0.0117264
